# Epigenetic patterns and methylation-based models for robust outcome prediction in osteosarcoma

**DOI:** 10.1101/2025.11.19.25340108

**Authors:** Joshua J. Bowers, Nikhil Ramavenkat, Christopher E. Lietz, Miya Hugaboom, Aditya Madupur, Edwin Choy, Gregory M. Cote, Hang Lee, Martin J. Aryee, Dimitrios Spentzos

**Author notes:** **Corresponding author:**Dimitrios Spentzos, 55 Fruit Street, Boston, MA 02114.

## Abstract

Osteosarcoma (OSA) is an aggressive bone malignancy primarily affecting children and young adults. Long-term survival has remained unchanged for at least three decades, and no robust molecular prognostic factors have emerged that might help improve this outcome. The complex genomic architecture and genetic heterogeneity of OSA have constrained the identification and validation of such molecular predictors. Recent work has shown that DNA methylation is associated with outcome, yet clinically applicable models building on these findings have not been developed. To address this unmet need, we developed and validated region-based methylation models for individualized risk prognostication and treatment response prediction at the time of diagnosis. These findings were further contextualized through an unsupervised exploration of methylation features, showing an association between widespread global hypermethylation and unfavorable outcomes. The prognostic effect of methylation was independent of known confounding factors. Additionally, an examination of methylation-derived epigenetic age provided orthogonal information with significant association to outcome. Finally, clustering phenotypes were compared between methylation and several other genomic layers (mRNA, miRNA, and copy number variation) and showed little overlap with one another. Together, these findings establish a foundation for unique methylation-based outcome stratification at the time of diagnosis and underscore the need for continued investigation toward clinical application.
