## Supplementary Data 4 for "Epigenetic patterns and methylation-based models for robust outcome prediction in osteosarcoma"

### Sheet: Unsupervsied Clusters
Variable	Test	Statistic	p-value
Metastasis	Chi2	0.0368	0.8479
Age (Cont)	t-test	0.3258	0.7454
Age (Bin)	Chi2	0.013	0.9094
Sex	Chi2	0.0045	0.9468
Batch	Chi2	2.635	0.4514
TERT Expr	Chi2	0.0538	0.8166
ATRX Expr	Chi2	0.7151	0.3978
ATRX Mutation	Chi2	1.681	0.1948
TP53 Mutation	Chi2	0.4415	0.5064
MDM2 Mutation	Chi2	0	1
RB1 Mutation	Chi2	1.3525	0.2448
CDK2A Mutation	Chi2	0	1
chemoresponse	Chi2	15.4523	0.0004
myc	Chi2	0.3031	0.582

### Sheet: Supervised Risk Groups
Variable	Test	Statistic	p-value
Metastasis	Chi2	0	1
Age (Cont)	t-test	-0.2232	0.8239
Age (Bin)	Chi2	0.0118	0.9136
Sex	Chi2	0.0157	0.9002
Batch	Chi2	0.0468	0.9973
TERT Expr	Chi2	0.4261	0.5139
ATRX Expr	Chi2	2.6027	0.1067
ATRX Mutation	Chi2	0.2694	0.6038
TP53 Mutation	Chi2	0.5374	0.4635
MDM2 Mutation	Chi2	0.0001	0.9903
RB1 Mutation	Chi2	1.6925	0.1933
CDK2A Mutation	Chi2	0	1
chemoresponse	Chi2	21.7246	0
myc	Chi2	0.1828	0.669
