## Supplementary Data 9 for "Epigenetic patterns and methylation-based models for robust outcome prediction in osteosarcoma"

### Sheet: Kegg
Term Name	Term Genes	Target Genes (n)	miRNAs (n)	miRNA Names	P-value separate	Merged P-value	Merged FDR
ErbB signaling pathway	86	20,12	2	hsa-miR-137-3p,hsa-miR-4297	1.1377945314867e-06,0.000199490758000914	5.26732e-09	1.73822e-07
Axon guidance	186	33	1	hsa-miR-137-3p	4.28625e-07	4.28625e-07	7.07231e-06
Rap1 signaling pathway	214	28,20	2	hsa-miR-137-3p,hsa-miR-4297	0.000801704939988094,0.000535741610748976	6.72634e-06	7.39898e-05
MAPK signaling pathway	329	44	1	hsa-miR-137-3p	1.64617e-05	1.64617e-05	0.000118903
Spinocerebellar ataxia	145	25	1	hsa-miR-137-3p	1.80156e-05	1.80156e-05	0.000118903
Calcium signaling pathway	246	35	1	hsa-miR-137-3p	3.33614e-05	3.33614e-05	0.000137616
Apelin signaling pathway	140	24	1	hsa-miR-137-3p	2.91178e-05	2.91178e-05	0.000137616
Herpes simplex virus 1 infection	673	50	1	hsa-miR-4297	3.07604e-05	3.07604e-05	0.000137616
cGMP-PKG signaling pathway	175	27	1	hsa-miR-137-3p	6.50175e-05	6.50175e-05	0.000238397
cAMP signaling pathway	226	32	1	hsa-miR-137-3p	7.91965e-05	7.91965e-05	0.000261348
Oxytocin signaling pathway	161	25	1	hsa-miR-137-3p	0.000108196	0.000108196	0.000324588
FoxO signaling pathway	139	16	1	hsa-miR-3158-5p	0.000127292	0.000127292	0.000350053
Ras signaling pathway	241	23	1	hsa-miR-4297	0.000152992	0.000152992	0.000360625
Circadian entrainment	100	18	1	hsa-miR-137-3p	0.000150297	0.000150297	0.000360625
TGF-beta signaling pathway	103	13	1	hsa-miR-3158-5p	0.000216868	0.000216868	0.000477109
Long-term potentiation	71	14	1	hsa-miR-137-3p	0.000302733	0.000302733	0.000615567
GnRH signaling pathway	97	17	1	hsa-miR-137-3p	0.00031711	0.00031711	0.000615567
Glutamatergic synapse	117	19	1	hsa-miR-137-3p	0.000397483	0.000397483	0.000728719
Yersinia infection	147	22	1	hsa-miR-137-3p	0.000467712	0.000467712	0.000812341
Ubiquitin mediated proteolysis	142	21	1	hsa-miR-137-3p	0.000732826	0.000732826	0.00120916
Breast cancer	163	23	1	hsa-miR-137-3p	0.000817609	0.000817609	0.00128481
T cell receptor signaling pathway	115	18	1	hsa-miR-137-3p	0.000877627	0.000877627	0.00131644
Choline metabolism in cancer	106	16	1	hsa-miR-137-3p	0.00244529	0.00244529	0.00350846
mRNA surveillance pathway	108	16	1	hsa-miR-137-3p	0.00296792	0.00296792	0.00371701
Focal adhesion	213	26	1	hsa-miR-137-3p	0.00326646	0.00326646	0.00371701
Adherens junction	79	13	1	hsa-miR-137-3p	0.00280876	0.00280876	0.00371701
Gap junction	99	15	1	hsa-miR-137-3p	0.00317636	0.00317636	0.00371701
Pathogenic Escherichia coli infection	222	27	1	hsa-miR-137-3p	0.00289655	0.00289655	0.00371701
Shigellosis	268	31	1	hsa-miR-137-3p	0.00323156	0.00323156	0.00371701
EGFR tyrosine kinase inhibitor resistance	82	13	1	hsa-miR-137-3p	0.00392394	0.00392394	0.00392394
TNF signaling pathway	131	18	1	hsa-miR-137-3p	0.00388934	0.00388934	0.00392394		Significance Reference Scale:
Inflammatory mediator regulation of TRP channels	101	15	1	hsa-miR-137-3p	0.00386123	0.00386123	0.00392394		q-value/FDR of:	equals -log10(FDR) of:
Morphine addiction	101	15	1	hsa-miR-137-3p	0.00386123	0.00386123	0.00392394		0.05	1.301
									0.1	1
									0.2	0.699

### Sheet: Reactome
Term Name	Term Genes	Target Genes (n)	miRNAs (n)	miRNA Names	P-value separate	Merged P-value	Merged FDR
Neuronal System	438	67,38	2	hsa-miR-137-3p,hsa-miR-4297	7.73674276331975e-09,5.74476983144058e-05	1.30857e-11	5.36514e-10
MAPK family signaling cascades	360	50,31,21	3	hsa-miR-137-3p,hsa-miR-4297,hsa-miR-5581-5p	1.08528396160851e-05,0.000313354917175584,2.51773058500828e-05	4.14206e-11	8.49123e-10
Transcriptional Regulation by MECP2	68	21	1	hsa-miR-137-3p	9.55084e-09	9.55084e-09	1.30528e-07
Long-term potentiation	23	9,7	2	hsa-miR-137-3p,hsa-miR-4297	2.03593637153306e-05,4.267892228908e-05	1.89978e-08	1.94727e-07
MAPK1/MAPK3 signaling	312	29,20	2	hsa-miR-4297,hsa-miR-5581-5p	0.000133787432136409,1.01035859441655e-05	2.89567e-08	2.37445e-07
FLT3 Signaling	320	31,19	2	hsa-miR-4297,hsa-miR-5581-5p	3.61488242275134e-05,4.86109406129879e-05	3.71821e-08	2.54078e-07
RNA Polymerase II Transcription	1509	96,55	2	hsa-miR-4297,hsa-miR-5581-5p	0.000132840105531183,2.87222340693174e-05	7.77752e-08	4.5554e-07
Activation of NMDA receptors and postsynaptic events	100	20,14	2	hsa-miR-137-3p,hsa-miR-4297	3.63639187632728e-05,0.000125942833502014	9.25189e-08	4.74159e-07
Gene expression (Transcription)	1661	104,58	2	hsa-miR-4297,hsa-miR-5581-5p	0.000123051062922396,5.71076639730027e-05	1.38951e-07	6.33001e-07
Generic Transcription Pathway	1372	88,50	2	hsa-miR-4297,hsa-miR-5581-5p	0.000201498481668294,7.25596348961543e-05	2.78389e-07	1.1414e-06
Small interfering RNA (siRNA) biogenesis	9	7	1	hsa-miR-137-3p	3.76794e-07	3.76794e-07	1.40441e-06
Signaling by TGF-beta Receptor Complex	75	15,12	2	hsa-miR-137-3p,hsa-miR-4297	0.000334204516820175,0.000103657450987866	6.29743e-07	2.15162e-06
Intracellular signaling by second messengers	350	49	1	hsa-miR-137-3p	1.06772e-05	1.06772e-05	3.36742e-05
Muscle contraction	202	33	1	hsa-miR-137-3p	1.30024e-05	1.30024e-05	3.80785e-05
Signaling by TGFB family members	104	16	1	hsa-miR-3158-5p	1.78092e-05	1.78092e-05	4.86784e-05
MAPK1 (ERK2) activation	9	4	1	hsa-miR-5581-5p	2.24486e-05	2.24486e-05	5.41408e-05
Transcriptional activity of SMAD2/SMAD3:SMAD4 heterotrimer	44	10	1	hsa-miR-3158-5p	2.17138e-05	2.17138e-05	5.41408e-05
Downregulation of SMAD2/3:SMAD4 transcriptional activity	23	7	1	hsa-miR-3158-5p	5.08453e-05	5.08453e-05	0.000115814
Regulation of PTEN mRNA translation	11	6	1	hsa-miR-137-3p	5.42239e-05	5.42239e-05	0.000117009
Signaling by FGFR1	51	10	1	hsa-miR-4297	6.67109e-05	6.67109e-05	0.000130245
Antigen processing: Ubiquitination & Proteasome degradation	336	32	1	hsa-miR-3158-5p	6.41675e-05	6.41675e-05	0.000130245
Protein-protein interactions at synapses	95	14	1	hsa-miR-4297	7.13862e-05	7.13862e-05	0.000133038
TGF-beta receptor signaling activates SMADs	34	8	1	hsa-miR-4297	9.25894e-05	9.25894e-05	0.000165051
Apoptotic cleavage of cell adhesion proteins	12	6	1	hsa-miR-137-3p	0.000101653	0.000101653	0.00016748
Post-transcriptional silencing by small RNAs	8	5	1	hsa-miR-137-3p	0.000102122	0.000102122	0.00016748
Diseases of signal transduction by growth factor receptors and second messengers	415	52	1	hsa-miR-137-3p	0.00012023	0.00012023	0.000189594
Downregulation of TGF-beta receptor signaling	27	7	1	hsa-miR-4297	0.000132452	0.000132452	0.000201131
Transmission across Chemical Synapses	287	39	1	hsa-miR-137-3p	0.000159129	0.000159129	0.000233011
PLC beta mediated events	56	13	1	hsa-miR-137-3p	0.000175229	0.000175229	0.000236725
Post NMDA receptor activation events	87	17	1	hsa-miR-137-3p	0.000184761	0.000184761	0.000236725
Regulation of RUNX1 Expression and Activity	18	7	1	hsa-miR-137-3p	0.000183805	0.000183805	0.000236725
MECP2 regulates neuronal receptors and channels	18	7	1	hsa-miR-137-3p	0.000183805	0.000183805	0.000236725		Significance Reference Scale:
G-protein mediated events	57	13	1	hsa-miR-137-3p	0.000211849	0.000211849	0.000251029		q-value/FDR of:	equals -log10(FDR) of:
Voltage gated Potassium channels	43	11	1	hsa-miR-137-3p	0.000219919	0.000219919	0.000251029		0.05	1.301
RAF/MAP kinase cascade	306	28	1	hsa-miR-4297	0.000226105	0.000226105	0.000251029		0.1	1
Competing endogenous RNAs (ceRNAs) regulate PTEN translation	9	5	1	hsa-miR-137-3p	0.000215744	0.000215744	0.000251029		0.2	0.699
Negative regulation of NMDA receptor-mediated neuronal transmission	21	6	1	hsa-miR-4297	0.000226538	0.000226538	0.000251029
Regulation of signaling by CBL	22	6	1	hsa-miR-4297	0.000299917	0.000299917	0.000323595
Signaling by NOTCH3	52	12	1	hsa-miR-137-3p	0.000327752	0.000327752	0.000335946
Estrogen-dependent gene expression	152	24	1	hsa-miR-137-3p	0.000323431	0.000323431	0.000335946
Transport of inorganic cations/anions and amino acids/oligopeptides	109	19	1	hsa-miR-137-3p	0.000374456	0.000374456	0.000374456

### Sheet: MSigDB-Hallmark
Term Name	Term Genes	Target Genes (n)	miRNAs (n)	miRNA Names	P-value separate	Merged P-value	Merged FDR
HALLMARK_UV_RESPONSE_DN	152	24,25	2	hsa-miR-137-3p,hsa-miR-6740-3p	0.00101137603550064,6.90179849442844e-06	1.38072e-07	2.76144e-07
HALLMARK_TGF_BETA_SIGNALING	58	16	1	hsa-miR-137-3p	8.34664e-06	8.34664e-06	8.34664e-06
									Significance Reference Scale:
									q-value/FDR of:	equals -log10(FDR) of:
									0.05	1.301
									0.1	1
									0.2	0.699

### Sheet: MSigDB-Oncogenic
Term Name	Term Genes	Target Genes (n)	miRNAs (n)	miRNA Names	P-value separate	Merged P-value	Merged FDR
STK33_NOMO_UP	303	58	1	hsa-miR-137-3p	4.8194e-09	4.8194e-09	5.30134e-08
STK33_UP	301	55	1	hsa-miR-137-3p	6.40149e-08	6.40149e-08	3.52082e-07
PIGF_UP.V1_UP	191	35,24	2	hsa-miR-137-3p,hsa-miR-6740-3p	1.48299850745247e-05,0.00053164442249718	1.54992e-07	5.68305e-07
TBK1.DF_DN	308	46,33	2	hsa-miR-137-3p,hsa-miR-6740-3p	0.0001620154217942,0.00100522820785598	2.70846e-06	7.44827e-06
EIF4E_DN	103	23	1	hsa-miR-137-3p	1.73077e-05	1.73077e-05	3.80769e-05
STK33_SKM_UP	294	45	1	hsa-miR-137-3p	0.000106793	0.000106793	0.000195788
TBK1.DF_UP	309	34	1	hsa-miR-6740-3p	0.000527771	0.000527771	0.000829354
EGFR_UP.V1_UP	203	32	1	hsa-miR-137-3p	0.000605421	0.000605421	0.000832454
RAF_UP.V1_DN	206	25	1	hsa-miR-6740-3p	0.000691715	0.000691715	0.000845429
PRC2_EZH2_UP.V1_UP	224	33	1	hsa-miR-137-3p	0.00164159	0.00164159	0.00180575
ATF2_UP.V1_DN	192	29	1	hsa-miR-137-3p	0.00209016	0.00209016	0.00209016
									Significance Reference Scale:
									q-value/FDR of:	equals -log10(FDR) of:
									0.05	1.301
									0.1	1
									0.2	0.699
