## Supplementary Data 10 for "Epigenetic patterns and methylation-based models for robust outcome prediction in osteosarcoma"

### Sheet: Risk Scores (FDR < 0.1)
sample	risk_scores	RFS_months	RFS_cens
PAPNVD	9.83055	19.53	1
PAPVYW	7.14937	2.27	1
PAPKWD	7.03213	6.31	1
PARFTG	6.92146	1.74	1
0A4HXS	4.23539	96.91	0
PAUTYB	3.39798	17.32	1
0A4I9K	3.16706	74.19	0
PAMRHD	2.88803	1.28	1
PAVALD	2.83591	18.11	0
PALZGU	2.83238	47.73	1
PAMYYJ	2.80058	4.21	1
PASEBY	2.62197	1.38	1
PAPWWC	2.57581	63.54	1
PARKAF	2.55796	1.84	1
PANPUM	2.43854	1.51	1
PASNZV	2.20735	57.43	0
PASYUK	2.16323	61.47	0
0A4HX8	2.15298	100	0
PATMXR	2.14255	2.24	1
PATEEM	2.10173	31.59	1
0A4HY5	2.08815	7.17	1
PARDAX	2.08133	3.45	1
PAMLKS	1.89541	2.33	1
PATKSS	1.78768	2.07	1
PALECC	1.54959	12.62	1
PANZZJ	1.52373	50.56	0
0A4I0Q	1.45313	17.06	1
0A4I42	1.41721	11.54	1
PAUUML	1.38787	22.09	0
PAPXGT	1.35307	83.04	0
PANZHX	1.28893	26.69	1
0A4I6O	1.2472	15.91	1
0A4I65	1.18611	65.52	1
PANVJJ	1.15022	101.74	0
PANGRW	1.10044	111.05	0
PAPIJR	1.09414	56.51	0
PASEFS	1.07815	69.43	0
PAVDTY	1.05404	12.13	0
PATMPU	1.01403	16.37	1
PAVCLP	1.00542	16.8	0
PAKXLD	0.997869	19	1
PAMTCM	0.969078	98.69	0
PASUUH	0.950414	53.42	0
PALFYN	0.918833	21.4	1
PASRNE	0.901155	16.83	1
PAUXPZ	0.815267	13.77	1
PASSLM	0.753911	61.31	1
0A4I8U	0.747931	32.31	0
PAMHYN	0.715105	128.21	0
PATUXZ	0.705457	16.77	1
0A4I48	0.688987	53.12	0
0A4I4M	0.662649	23.27	0
PANMIG	0.633017	16.86	1
PAKZZK	0.611136	14.86	1
PAVECB	0.587726	15.65	0
0A4I0W	0.585894	22.45	0
PALKDP	0.581217	107.89	0
PALKGN	0.561932	69.76	0
PAUBIT	0.556867	33.83	0
PAUTWB	0.555441	19.66	1
PARGTM	0.550185	85.8	0
0A4I5B	0.538701	20.35	0
0A4HMC	0.532879	12.39	0
0A4I4O	0.511858	7.73	1
PATMIF	0.504485	51.94	0
PAMJXS	0.501566	104.67	1
0A4HLD	0.495897	129.72	0
PASKZZ	0.494793	17.82	0
PATPBS	0.475594	48.26	0
PAUVUL	0.435698	7.79	1
PASFCV	0.428981	67.78	0
PANGPE	0.426817	27.38	0
0A4I3S	0.420025	60.62	0
PALWWX	0.407051	71.1	0
PARJXU	0.402221	26.66	1
PANXSC	0.345298	12.03	1
PAKFVX	0.337226	11.87	1
PATJVI	0.335009	51.78	0
PANSEN	0.318318	74.16	0
PATAWV	0.313392	55.95	0
PALHRL	0.311988	143.79	0
PAUYTT	0.244545	19.03	0
PAMEKS	0.212361	12.66	1
